# Symptom onset and cellular pathology in facioscapulohumeral muscular dystrophy is accelerated by cigarette smoking

**DOI:** 10.1101/2023.05.17.23290091

**Authors:** Christopher R. S. Banerji, Philipp Heher, John Hogan, Natalie Katz, Husain Bin Haidar, Michael D. Keegan, Colin Cernik, Rabi Tawil, Ketan Patel, Peter S. Zammit, Jeffery M. Statland

**Affiliations:** The Alan Turing Institute, The British Library, 96 Euston Road, London NW1 2DB, UK; King’s College London, Randall Centre for Cell and Molecular Biophysics, New Hunt’s House, Guy’s Campus, London SE1 1UL, UK; University of Kansas Medical Center, Department of Neurology, Kansas City, KS 66160, USA; School of Biological Sciences, University of Reading, Reading, RG6 6UB, UK; Kuwait Cancer Control Centre, Ministry of Health, Kuwait; King’s College London, School of Immunology and Microbiology, Department of Infectious Diseases, Guy’s Campus, London SE1 1UL, UK; University of Rochester Medical Center, Department of Neurology, Neuromuscular Disease Unit, Rochester, New York, USA

**Keywords:** Facioscapulohumeral muscular dystrophy, FSHD, smoking, Patient registry, myoblast

## Abstract

Facioscapulohumeral muscular dystrophy (FSHD) is an incurable skeletal myopathy. In absence of therapy, lifestyle factors impacting disease progression are important for clinical management. Monozygotic twins with FSHD often exhibit dramatically different disease progression, indicating existence of environmental disease modifiers. Here we analyse the USA National Registry for Myotonic Dystrophy & Facioscapulohumeral Dystrophy, comprising 511 FSHD1 patients followed up annually for an average of 8 years. This multimodal, longitudinal dataset comprises 189 baseline and 37 annually assessed features. We developed a workflow for prospective cohort analysis and identify cigarette smoking as associated with a two-fold increase in risk of facial and lower limb involvement in FSHD1 patients. Our definition of lower limb involvement includes inability to run and climb steps unaided, important functional outcomes for FSHD patients. We then employed an assay to test the effects of cigarette smoke extract on human myoblasts in vitro. Cigarette smoke extract drove disproportionate defects in proliferation and myogenic differentiation of FSHD1 patient-derived myoblasts, compared to matched controls. Mitochondrial function was also inordinately affected in FSHD1 myoblasts exposed to cigarette smoke extract, with increased mitochondrial membrane potential and mitochondrial radical oxygen species (mitoROS) generation. Our findings support recommending smoking cessation in clinical management of FSHD.
