## Supplementary material for "Symptom onset and cellular pathology in facioscapulohumeral muscular dystrophy is accelerated by cigarette smoking": Table S1

### Sheet: Sheet1
	D4Z4 Length~All variables			Sex~All variables			Diabetic~All variables			Hypertensive~All variables
	t value	p-value	adj p-value	t value	p-value	adj p-value	t value	p-value	adj p-value	t value	p-value	adj p-value
D4Z4 Length	NA	NA	NA	2.33525	0.0199915	0.0590445	0.97527	0.329977	0.517031	1.18188	0.237908	0.459075
Sex M	2.33525	0.0199915	0.0590445	NA	NA	NA	0.123032	0.902139	0.947246	1.17545	0.240468	0.459075
Diabetic	0.97527	0.329977	0.517031	0.123032	0.902139	0.947246	NA	NA	NA	2.8728	0.00427088	0.0224221
Hypertensive	1.18188	0.237908	0.459075	1.17545	0.240468	0.459075	2.8728	0.00427088	0.0224221	NA	NA	NA
Smoker	-0.216354	0.828815	0.916059	-1.65928	0.0977927	0.228183	-0.485966	0.62724	0.73178	-0.640462	0.522215	0.685408
High Cholesterol	2.54244	0.0113595	0.0397582	2.29024	0.0224931	0.0590445	2.67569	0.00774369	0.0325235	4.19399	3.33326e-05	0.00034965
BMI	0.574331	0.566046	0.699233	-0.810866	0.417893	0.58505	0.0298787	0.976178	0.976178	4.32972	1.86132e-05	0.00034965
	Smoker~All variables			High Cholesterol~All variables			BMI~All variables
	t value	p-value	adj p-value	t value	p-value	adj p-value	t value	p-value	adj p-value
D4Z4 Length	-0.216354	0.828815	0.916059	2.54244	0.0113595	0.0397582	0.574331	0.566046	0.699233
Sex M	-1.65928	0.0977927	0.228183	2.29024	0.0224931	0.0590445	-0.810866	0.417893	0.58505
Diabetic	-0.485966	0.62724	0.73178	2.67569	0.00774369	0.0325235	0.0298787	0.976178	0.976178
Hypertensive	-0.640462	0.522215	0.685408	4.19399	3.33326e-05	0.00034965	4.32972	1.86132e-05	0.00034965
Smoker	NA	NA	NA	0.94599	0.344687	0.517031	-0.985688	0.324843	0.517031
High Cholesterol	0.94599	0.344687	0.517031	NA	NA	NA	3.63205	0.000315264	0.00220685
BMI	-0.985688	0.324843	0.517031	3.63205	0.000315264	0.00220685	NA	NA	NA
