## Supplementary material for "Symptom onset and cellular pathology in facioscapulohumeral muscular dystrophy is accelerated by cigarette smoking": Table S2

### Sheet: Raw data
	Sex		BMI					Hypertension		Diabetes Melitus		Cigarette Smoking		High Cholesterol		D4Z4 short array length (units)
	Female	Male	<18.5 (underweight)	18-5-25 (healthy)	25-30 (overweight)	30-35 (obese)	>35 (very obese)	No	Yes	No	Yes	No	Yes	No	Yes	1	2	3	4	5	6	7	8	9	Unknown
No facial involvement	88	155	22	120	68	26	7	183	60	229	14	232	11	193	50	1	7	21	26	35	41	33	34	5	40
Facial involvement during follow up	84	57	16	70	35	15	6	105	36	133	8	127	14	114	27	2	5	23	19	23	36	15	6	0	13
Facial involvement at enrollment	78	48	17	60	31	12	6	95	31	119	7	116	10	97	29	4	11	32	15	16	12	4	8	0	24
No upper body involvement	120	145	29	135	68	23	10	206	59	254	11	251	14	215	50	2	12	39	26	36	41	26	31	3	49
Upper body involvement during follow up	71	49	15	59	27	17	3	86	34	112	8	111	9	88	32	2	8	25	15	15	25	12	9	1	9
Upper body involvement at enrollment	59	66	11	56	39	13	6	91	34	115	10	113	12	101	24	3	3	12	19	23	23	14	8	1	19
No lower body involvement	99	131	21	116	65	23	5	182	48	218	12	219	11	192	38	3	9	26	26	36	38	24	24	1	43
Lower body involvement during follow up	58	71	23	65	30	8	4	99	30	124	5	118	11	99	30	3	8	21	18	19	16	16	9	2	18
Lower body involvement at enrollment	93	58	11	69	39	22	10	102	49	139	12	138	13	113	38	1	6	29	16	19	35	12	15	2	16
Total	250	260	55	250	134	53	19	383	127	481	29	475	35	404	106	7	23	76	60	74	89	52	48	5	77
	Sex		BMI					Hypertension		Diabetes Melitus		Cigarette Smoking		High Cholesterol
	Female	Male	<18.5 (underweight)	18-5-25 (healthy)	25-30 (overweight)	30-35 (obese)	>35 (very obese)	No	Yes	No	Yes	No	Yes	No	Yes
No facial involvement	0.172211	0.303327	0.0430528	0.234834	0.133072	0.0508806	0.0136986	0.358121	0.117417	0.448141	0.0273973	0.454012	0.0215264	0.377691	0.0978474	0.00195695	0.0136986	0.0410959	0.0508806	0.0684932	0.0802348	0.0645793	0.0665362	0.00978474	0.0782779
Facial involvement during follow up	0.164384	0.111546	0.0313112	0.136986	0.0684932	0.0293542	0.0117417	0.205479	0.0704501	0.260274	0.0156556	0.248532	0.0273973	0.223092	0.0528376	0.00391389	0.00978474	0.0450098	0.037182	0.0450098	0.0704501	0.0293542	0.0117417	0	0.0254403
Facial involvement at enrollment	0.152642	0.0939335	0.0332681	0.117417	0.0606654	0.0234834	0.0117417	0.18591	0.0606654	0.232877	0.0136986	0.227006	0.0195695	0.189824	0.0567515	0.00782779	0.0215264	0.0626223	0.0293542	0.0313112	0.0234834	0.00782779	0.0156556	0	0.0469667
No upper body involvement	0.234834	0.283757	0.0567515	0.264188	0.133072	0.0450098	0.0195695	0.403131	0.11546	0.497065	0.0215264	0.491194	0.0273973	0.420744	0.0978474	0.00391389	0.0234834	0.0763209	0.0508806	0.0704501	0.0802348	0.0508806	0.0606654	0.00587084	0.0958904
Upper body involvement during follow up	0.138943	0.0958904	0.0293542	0.11546	0.0528376	0.0332681	0.00587084	0.168297	0.0665362	0.219178	0.0156556	0.217221	0.0176125	0.172211	0.0626223	0.00391389	0.0156556	0.0489237	0.0293542	0.0293542	0.0489237	0.0234834	0.0176125	0.00195695	0.0176125
Upper body involvement at enrollment	0.11546	0.129159	0.0215264	0.109589	0.0763209	0.0254403	0.0117417	0.178082	0.0665362	0.225049	0.0195695	0.221135	0.0234834	0.197652	0.0469667	0.00587084	0.00587084	0.0234834	0.037182	0.0450098	0.0450098	0.0273973	0.0156556	0.00195695	0.037182
No lower body involvement	0.193738	0.25636	0.0410959	0.227006	0.127202	0.0450098	0.00978474	0.356164	0.0939335	0.426614	0.0234834	0.428571	0.0215264	0.375734	0.074364	0.00587084	0.0176125	0.0508806	0.0508806	0.0704501	0.074364	0.0469667	0.0469667	0.00195695	0.0841487
Lower body involvement during follow up	0.113503	0.138943	0.0450098	0.127202	0.0587084	0.0156556	0.00782779	0.193738	0.0587084	0.242661	0.00978474	0.23092	0.0215264	0.193738	0.0587084	0.00587084	0.0156556	0.0410959	0.035225	0.037182	0.0313112	0.0313112	0.0176125	0.00391389	0.035225
Lower body involvement at enrollment	0.181996	0.113503	0.0215264	0.135029	0.0763209	0.0430528	0.0195695	0.199609	0.0958904	0.272016	0.0234834	0.270059	0.0254403	0.221135	0.074364	0.00195695	0.0117417	0.0567515	0.0313112	0.037182	0.0684932	0.0234834	0.0293542	0.00391389	0.0313112
Total	0.489237	0.508806	0.107632	0.489237	0.262231	0.103718	0.037182	0.749511	0.248532	0.941292	0.0567515	0.92955	0.0684932	0.790607	0.207436	0.0136986	0.0450098	0.148728	0.117417	0.144814	0.174168	0.101761	0.0939335	0.00978474	0.150685

### Sheet: Supplementary Table S2
Variable	Sex		BMI					Hypertension		Diabetes Mellitus		Cigarette Smoking		High Cholesterol		D4Z4 short array length (units)
	Female	Male	<18.5 (underweight)	18-5-25 (healthy)	25-30 (overweight)	30-35 (obese)	>35 (very obese)	No	Yes	No	Yes	No	Yes	No	Yes	1	2	3	4	5	6	7	8	9	Unknown
No facial involvement	88 (17.2%)	155 (30.3%)	22 (4.3%)	120 (23.5%)	68 (13.3%)	26 (5.1%)	7 (1.4%)	183 (35.8%)	60 (11.7%)	229 (44.8%)	14 (2.7%)	232 (45.4%)	11 (2.2%)	193 (37.8%)	50 (9.8%)	1 (0.2%)	7 (1.4%)	21 (4.1%)	26 (5.1%)	35 (6.8%)	41 (8.0%)	33 (6.5%)	34 (6.7%)	5 (1.0%)	40 (7.8%)
Facial involvement during follow up	84 (16.4%)	57 (11.2%)	16 (3.1%)	70 (13.7%)	35 (6.8%)	15 (2.9%)	6 (1.2%)	105 (20.5%)	36 (7.0%)	133 (26.0%)	8 (1.6%)	127 (24.9%)	14 (2.7%)	114 (22.3%)	27 (5.3%)	2 (0.4%)	5 (1.0%)	23 (4.5%)	19 (3.7%)	23 (4.5%)	36 (7.0%)	15 (2.9%)	6 (1.2%)	0 (0.0%)	13 (2.5%)
Facial involvement at enrollment	78 (15.3%)	48 (9.4%)	17 (3.3%)	60 (11.7%)	31 (6.1%)	12 (2.3%)	6 (1.2%)	95 (18.6%)	31 (6.1%)	119 (23.3%)	7 (1.4%)	116 (22.7%)	10 (2.0%)	97 (19.0%)	29 (5.7%)	4 (0.8%)	11 (2.2%)	32 (6.3%)	15 (2.9%)	16 (3.1%)	12 (2.3%)	4 (0.8%)	8 (1.6%)	0 (0.0%)	24 (4.7%)
No upper body involvement	120 (23.5%)	145 (28.4%)	29 (5.7%)	135 (26.4%)	68 (13.3%)	23 (4.5%)	10 (2.0%)	206 (40.3%)	59 (11.5%)	254 (49.7%)	11 (2.2%)	251 (49.1%)	14 (2.7%)	215 (42.1%)	50 (9.8%)	2 (0.4%)	12 (2.3%)	39 (7.6%)	26 (5.1%)	36 (7.0%)	41 (8.0%)	26 (5.1%)	31 (6.1%)	3 (0.6%)	49 (9.6%)
Upper body involvement during follow up	71 (13.9%)	49 (9.6%)	15 (2.9%)	59 (11.5%)	27 (5.3%)	17 (3.3%)	3 (0.6%)	86 (16.8%)	34 (6.7%)	112 (21.9%)	8 (1.6%)	111 (21.7%)	9 (1.8%)	88 (17.2%)	32 (6.3%)	2 (0.4%)	8 (1.6%)	25 (4.9%)	15 (2.9%)	15 (2.9%)	25 (4.9%)	12 (2.3%)	9 (1.8%)	1 (0.2%)	9 (1.8%)
Upper body involvement at enrollment	59 (11.5%)	66 (12.9%)	11 (2.2%)	56 (11.0%)	39 (7.6%)	13 (2.5%)	6 (1.2%)	91 (17.8%)	34 (6.7%)	115 (22.5%)	10 (2.0%)	113 (22.1%)	12 (2.3%)	101 (19.8%)	24 (4.7%)	3 (0.6%)	3 (0.6%)	12 (2.3%)	19 (3.7%)	23 (4.5%)	23 (4.5%)	14 (2.7%)	8 (1.6%)	1 (0.2%)	19 (3.7%)
No lower body involvement	99 (19.4%)	131 (25.6%)	21 (4.1%)	116 (22.7%)	65 (12.7%)	23 (4.5%)	5 (1.0%)	182 (35.6%)	48 (9.4%)	218 (42.7%)	12 (2.3%)	219 (42.9%)	11 (2.2%)	192 (37.6%)	38 (7.4%)	3 (0.6%)	9 (1.8%)	26 (5.1%)	26 (5.1%)	36 (7.0%)	38 (7.4%)	24 (4.7%)	24 (4.7%)	1 (0.2%)	43 (8.4%)
Lower body involvement during follow up	58 (11.4%)	71 (13.9%)	23 (4.5%)	65 (12.7%)	30 (5.9%)	8 (1.6%)	4 (0.8%)	99 (19.4%)	30 (5.9%)	124 (24.3%)	5 (1.0%)	118 (23.1%)	11 (2.2%)	99 (19.4%)	30 (5.9%)	3 (0.6%)	8 (1.6%)	21 (4.1%)	18 (3.5%)	19 (3.7%)	16 (3.1%)	16 (3.1%)	9 (1.8%)	2 (0.4%)	18 (3.5%)
Lower body involvement at enrollment	93 (18.2%)	58 (11.4%)	11 (2.2%)	69 (13.5%)	39 (7.6%)	22 (4.3%)	10 (2.0%)	102 (20.0%)	49 (9.6%)	139 (27.2%)	12 (2.3%)	138 (27.0%)	13 (2.5%)	113 (22.1%)	38 (7.4%)	1 (0.2%)	6 (1.2%)	29 (5.7%)	16 (3.1%)	19 (3.7%)	35 (6.8%)	12 (2.3%)	15 (2.9%)	2 (0.4%)	16 (3.1%)
Total	250 (48.9%)	260 (50.9%)	55 (10.8%)	250 (48.9%)	134 (26.2%)	53 (10.4%)	19 (3.7%)	383 (75.0%)	127 (24.9%)	481 (94.1%)	29 (5.7%)	475 (93.0%)	35 (6.8%)	404 (79.1%)	106 (20.7%)	7 (1.4%)	23 (4.5%)	76 (14.9%)	60 (11.7%)	74 (14.5%)	89 (17.4%)	52 (10.2%)	48 (9.4%)	5 (1.0%)	77 (15.1%)
